# A Benchmark of methods for SARS-CoV-2 whole genome sequencing and development of a more sensitive method

**DOI:** 10.1101/2024.10.09.24313595

**Authors:** Anthony Bayega, Sarah J. Reiling, Isabelle Dubuc, Annie Gravel, Louis Flamand, Jiannis Ragoussis

## Abstract

The raging COVID-19 pandemic caused by SARS-CoV-2 has so far claimed the lives of 4.6 million people and continues to infect many more. Further, virus evolution has caused mutations that have compromised public health interventions like vaccination regimes and monoclonal antibody and convalescent sera treatments. In response, unprecedented large-scale whole genome viral surveillance approaches have been devised to keep track of the evolution and transmission patterns of the virus within and across populations. Here, we aimed to compare efficiencies of SARS-CoV-2 whole genome sequencing approaches using synthetic SARS-CoV-2 genome and six cell culture SARS-CoV-2 variants titrated to represent samples at high, medium, and low viral load. We found that the ARTIC protocols performed best in terms of PCR amplicon yield returning 67% more amplicons than Entebbe protocol which was the second highest PCR amplicon yielding protocol. ARTIC v4.1 protocol yields were only slightly better than ARTIC v3. Despite yielding the lowest PCR amplicons, the SNAP protocol showed the highest genome completeness using a synthetic genome at high viral titre followed by ARTIC protocols. However, the ARTIC protocols showed highest genome completeness with cell culture SARS-CoV-2 variants across high, medium and low viral titres. ARTIC protocol also performed best in calling the correct lineage among cell culture SARS-CoV-2 variants across different viral titres. We also designed a new method termed ARTIC-Amp which leverages ARTIC protocol and performs a rolling circle amplification to increase yield of amplicons. In a proof-of-principle experiment, this method showed 100% coverage in all four targeted genes across three replicates unlike the ARTIC protocol missed one gene in two of the three replicates. Our results demonstrate the robustness of the ARTIC protocol and propose an improved method that could be useful for samples that routinely have limited SARS-CoV-2 RNA such as wastewater samples.

**Contribution to the field**
