## Supplementary Table 1 for "A Benchmark of methods for SARS-CoV-2 whole genome sequencing and development of a more sensitive method"

### Sheet: Sheet1
Number	Protocol	SARS-CoV-2 Variant	Concentration	Units	Replicate	Original barcode	SRA	Read header (each read name in this fastq file starts with this ID followed by ":" then the Nanopore assigned read ID)
1	ARTIC_v3	Twist Synthetic B.1.351RS-CoV-2 RNA Control 1 (102019, Twist Bioscience, CA, UB.1.351)	100	particles/ml	1	barcode50	SRR21813677	ARTIC-v3_Twist-Control-1_100_1
2	ARTIC_v3	Twist Synthetic B.1.351RS-CoV-2 RNA Control 1 (102019, Twist Bioscience, CA, UB.1.351)	100	particles/ml	2	barcode62	SRR21813677	ARTIC-v3_Twist-Control-1_100_2
3	ARTIC_v3	Twist Synthetic B.1.351RS-CoV-2 RNA Control 1 (102019, Twist Bioscience, CA, UB.1.351)	100	particles/ml	3	barcode74	SRR21813677	ARTIC-v3_Twist-Control-1_100_3
4	ARTIC_v3	Twist Synthetic B.1.351RS-CoV-2 RNA Control 1 (102019, Twist Bioscience, CA, UB.1.351)	1000	particles/ml	1	barcode14	SRR21813677	ARTIC-v3_Twist-Control-1_1000_1
5	ARTIC_v3	Twist Synthetic B.1.351RS-CoV-2 RNA Control 1 (102019, Twist Bioscience, CA, UB.1.351)	1000	particles/ml	2	barcode26	SRR21813677	ARTIC-v3_Twist-Control-1_1000_2
6	ARTIC_v3	Twist Synthetic B.1.351RS-CoV-2 RNA Control 1 (102019, Twist Bioscience, CA, UB.1.351)	1000	particles/ml	3	barcode38	SRR21813677	ARTIC-v3_Twist-Control-1_1000_3
7	ARTIC_v3	Twist Synthetic B.1.351RS-CoV-2 RNA Control 1 (102019, Twist Bioscience, CA, UB.1.351)	10000	particles/ml	1	barcode02	SRR21813677	ARTIC-v3_Twist-Control-1_10000_1
8	ARTIC_v3	Twist Synthetic B.1.351RS-CoV-2 RNA Control 1 (102019, Twist Bioscience, CA, UB.1.351)	10000	particles/ml	2	barcode73	SRR21813677	ARTIC-v3_Twist-Control-1_10000_2
9	ARTIC_v3	Twist Synthetic B.1.351RS-CoV-2 RNA Control 1 (102019, Twist Bioscience, CA, UB.1.351)	10000	particles/ml	3	barcode85	SRR21813677	ARTIC-v3_Twist-Control-1_10000_3
10	ARTIC_v3	Twist Synthetic B.1.351RS-CoV-2 RNA Control 1 (102019, Twist Bioscience, CA, UB.1.351)	100000	particles/ml	1	barcode37	SRR21813677	ARTIC-v3_Twist-Control-1_100000_1
11	ARTIC_v3	Twist Synthetic B.1.351RS-CoV-2 RNA Control 1 (102019, Twist Bioscience, CA, UB.1.351)	100000	particles/ml	2	barcode49	SRR21813677	ARTIC-v3_Twist-Control-1_100000_2
12	ARTIC_v3	Twist Synthetic B.1.351RS-CoV-2 RNA Control 1 (102019, Twist Bioscience, CA, UB.1.351)	100000	particles/ml	3	barcode61	SRR21813677	ARTIC-v3_Twist-Control-1_100000_3
13	ARTIC_v3	Twist Synthetic B.1.351RS-CoV-2 RNA Control 1 (102019, Twist Bioscience, CA, UB.1.351)	1000000	particles/ml	1	barcode01	SRR21813677	ARTIC-v3_Twist-Control-1_1000000_1
14	ARTIC_v3	Twist Synthetic B.1.351RS-CoV-2 RNA Control 1 (102019, Twist Bioscience, CA, UB.1.351)	1000000	particles/ml	2	barcode13	SRR21813677	ARTIC-v3_Twist-Control-1_1000000_2
15	ARTIC_v3	Twist Synthetic B.1.351RS-CoV-2 RNA Control 1 (102019, Twist Bioscience, CA, UB.1.351)	1000000	particles/ml	3	barcode25	SRR21813677	ARTIC-v3_Twist-Control-1_1000000_3
16	ARTIC_v4	Twist Synthetic B.1.351RS-CoV-2 RNA Control 1 (102019, Twist Bioscience, CA, UB.1.351)	100	particles/ml	1	barcode53	SRR21813677	ARTIC-v4_Twist-Control-1_100_1
17	ARTIC_v4	Twist Synthetic B.1.351RS-CoV-2 RNA Control 1 (102019, Twist Bioscience, CA, UB.1.351)	100	particles/ml	2	barcode65	SRR21813677	ARTIC-v4_Twist-Control-1_100_2
18	ARTIC_v4	Twist Synthetic B.1.351RS-CoV-2 RNA Control 1 (102019, Twist Bioscience, CA, UB.1.351)	100	particles/ml	3	barcode77	SRR21813677	ARTIC-v4_Twist-Control-1_100_3
19	ARTIC_v4	Twist Synthetic B.1.351RS-CoV-2 RNA Control 1 (102019, Twist Bioscience, CA, UB.1.351)	1000	particles/ml	1	barcode17	SRR21813677	ARTIC-v4_Twist-Control-1_1000_1
20	ARTIC_v4	Twist Synthetic B.1.351RS-CoV-2 RNA Control 1 (102019, Twist Bioscience, CA, UB.1.351)	1000	particles/ml	2	barcode29	SRR21813677	ARTIC-v4_Twist-Control-1_1000_2
21	ARTIC_v4	Twist Synthetic B.1.351RS-CoV-2 RNA Control 1 (102019, Twist Bioscience, CA, UB.1.351)	1000	particles/ml	3	barcode41	SRR21813677	ARTIC-v4_Twist-Control-1_1000_3
22	ARTIC_v4	Twist Synthetic B.1.351RS-CoV-2 RNA Control 1 (102019, Twist Bioscience, CA, UB.1.351)	10000	particles/ml	1	barcode05	SRR21813677	ARTIC-v4_Twist-Control-1_10000_1
23	ARTIC_v4	Twist Synthetic B.1.351RS-CoV-2 RNA Control 1 (102019, Twist Bioscience, CA, UB.1.351)	10000	particles/ml	2	barcode76	SRR21813677	ARTIC-v4_Twist-Control-1_10000_2
24	ARTIC_v4	Twist Synthetic B.1.351RS-CoV-2 RNA Control 1 (102019, Twist Bioscience, CA, UB.1.351)	10000	particles/ml	3	barcode88	SRR21813677	ARTIC-v4_Twist-Control-1_10000_3
25	ARTIC_v4	Twist Synthetic B.1.351RS-CoV-2 RNA Control 1 (102019, Twist Bioscience, CA, UB.1.351)	100000	particles/ml	1	barcode40	SRR21813677	ARTIC-v4_Twist-Control-1_100000_1
26	ARTIC_v4	Twist Synthetic B.1.351RS-CoV-2 RNA Control 1 (102019, Twist Bioscience, CA, UB.1.351)	100000	particles/ml	2	barcode52	SRR21813677	ARTIC-v4_Twist-Control-1_100000_2
27	ARTIC_v4	Twist Synthetic B.1.351RS-CoV-2 RNA Control 1 (102019, Twist Bioscience, CA, UB.1.351)	100000	particles/ml	3	barcode64	SRR21813677	ARTIC-v4_Twist-Control-1_100000_3
28	ARTIC_v4	Twist Synthetic B.1.351RS-CoV-2 RNA Control 1 (102019, Twist Bioscience, CA, UB.1.351)	1000000	particles/ml	1	barcode04	SRR21813677	ARTIC-v4_Twist-Control-1_1000000_1
29	ARTIC_v4	Twist Synthetic B.1.351RS-CoV-2 RNA Control 1 (102019, Twist Bioscience, CA, UB.1.351)	1000000	particles/ml	2	barcode16	SRR21813677	ARTIC-v4_Twist-Control-1_1000000_2
30	ARTIC_v4	Twist Synthetic B.1.351RS-CoV-2 RNA Control 1 (102019, Twist Bioscience, CA, UB.1.351)	1000000	particles/ml	3	barcode28	SRR21813677	ARTIC-v4_Twist-Control-1_1000000_3
31	Entebbe	Twist Synthetic B.1.351RS-CoV-2 RNA Control 1 (102019, Twist Bioscience, CA, UB.1.351)	100	particles/ml	1	barcode93	SRR21813677	Entebbe_Twist-Control-1_100_1
32	Entebbe	Twist Synthetic B.1.351RS-CoV-2 RNA Control 1 (102019, Twist Bioscience, CA, UB.1.351)	100	particles/ml	2	barcode94	SRR21813677	Entebbe_Twist-Control-1_100_2
33	Entebbe	Twist Synthetic B.1.351RS-CoV-2 RNA Control 1 (102019, Twist Bioscience, CA, UB.1.351)	100	particles/ml	3	barcode95	SRR21813677	Entebbe_Twist-Control-1_100_3
34	Entebbe	Twist Synthetic B.1.351RS-CoV-2 RNA Control 1 (102019, Twist Bioscience, CA, UB.1.351)	1000	particles/ml	1	barcode90	SRR21813677	Entebbe_Twist-Control-1_1000_1
35	Entebbe	Twist Synthetic B.1.351RS-CoV-2 RNA Control 1 (102019, Twist Bioscience, CA, UB.1.351)	1000	particles/ml	2	barcode91	SRR21813677	Entebbe_Twist-Control-1_1000_2
36	Entebbe	Twist Synthetic B.1.351RS-CoV-2 RNA Control 1 (102019, Twist Bioscience, CA, UB.1.351)	1000	particles/ml	3	barcode92	SRR21813677	Entebbe_Twist-Control-1_1000_3
37	Entebbe	Twist Synthetic B.1.351RS-CoV-2 RNA Control 1 (102019, Twist Bioscience, CA, UB.1.351)	10000	particles/ml	1	barcode87	SRR21813677	Entebbe_Twist-Control-1_10000_1
38	Entebbe	Twist Synthetic B.1.351RS-CoV-2 RNA Control 1 (102019, Twist Bioscience, CA, UB.1.351)	10000	particles/ml	2	barcode88	SRR21813677	Entebbe_Twist-Control-1_10000_2
39	Entebbe	Twist Synthetic B.1.351RS-CoV-2 RNA Control 1 (102019, Twist Bioscience, CA, UB.1.351)	10000	particles/ml	3	barcode89	SRR21813677	Entebbe_Twist-Control-1_10000_3
40	Entebbe	Twist Synthetic B.1.351RS-CoV-2 RNA Control 1 (102019, Twist Bioscience, CA, UB.1.351)	100000	particles/ml	1	barcode84	SRR21813677	Entebbe_Twist-Control-1_100000_1
41	Entebbe	Twist Synthetic B.1.351RS-CoV-2 RNA Control 1 (102019, Twist Bioscience, CA, UB.1.351)	100000	particles/ml	2	barcode85	SRR21813677	Entebbe_Twist-Control-1_100000_2
42	Entebbe	Twist Synthetic B.1.351RS-CoV-2 RNA Control 1 (102019, Twist Bioscience, CA, UB.1.351)	100000	particles/ml	3	barcode86	SRR21813677	Entebbe_Twist-Control-1_100000_3
43	Entebbe	Twist Synthetic B.1.351RS-CoV-2 RNA Control 1 (102019, Twist Bioscience, CA, UB.1.351)	1000000	particles/ml	1	barcode81	SRR21813677	Entebbe_Twist-Control-1_1000000_1
44	Entebbe	Twist Synthetic B.1.351RS-CoV-2 RNA Control 1 (102019, Twist Bioscience, CA, UB.1.351)	1000000	particles/ml	2	barcode82	SRR21813677	Entebbe_Twist-Control-1_1000000_2
45	Entebbe	Twist Synthetic B.1.351RS-CoV-2 RNA Control 1 (102019, Twist Bioscience, CA, UB.1.351)	1000000	particles/ml	3	barcode83	SRR21813677	Entebbe_Twist-Control-1_1000000_3
46	Midnight	Twist Synthetic B.1.351RS-CoV-2 RNA Control 1 (102019, Twist Bioscience, CA, UB.1.351)	100	particles/ml	1	barcode56	SRR21813677	Midnight_Twist-Control-1_100_1
47	Midnight	Twist Synthetic B.1.351RS-CoV-2 RNA Control 1 (102019, Twist Bioscience, CA, UB.1.351)	100	particles/ml	2	barcode68	SRR21813677	Midnight_Twist-Control-1_100_2
48	Midnight	Twist Synthetic B.1.351RS-CoV-2 RNA Control 1 (102019, Twist Bioscience, CA, UB.1.351)	1000	particles/ml	1	barcode20	SRR21813677	Midnight_Twist-Control-1_1000_1
49	Midnight	Twist Synthetic B.1.351RS-CoV-2 RNA Control 1 (102019, Twist Bioscience, CA, UB.1.351)	1000	particles/ml	2	barcode32	SRR21813677	Midnight_Twist-Control-1_1000_2
50	Midnight	Twist Synthetic B.1.351RS-CoV-2 RNA Control 1 (102019, Twist Bioscience, CA, UB.1.351)	1000	particles/ml	3	barcode44	SRR21813677	Midnight_Twist-Control-1_1000_3
51	Midnight	Twist Synthetic B.1.351RS-CoV-2 RNA Control 1 (102019, Twist Bioscience, CA, UB.1.351)	10000	particles/ml	1	barcode08	SRR21813677	Midnight_Twist-Control-1_10000_1
52	Midnight	Twist Synthetic B.1.351RS-CoV-2 RNA Control 1 (102019, Twist Bioscience, CA, UB.1.351)	10000	particles/ml	2	barcode79	SRR21813677	Midnight_Twist-Control-1_10000_2
53	Midnight	Twist Synthetic B.1.351RS-CoV-2 RNA Control 1 (102019, Twist Bioscience, CA, UB.1.351)	10000	particles/ml	3	barcode91	SRR21813677	Midnight_Twist-Control-1_10000_3
54	Midnight	Twist Synthetic B.1.351RS-CoV-2 RNA Control 1 (102019, Twist Bioscience, CA, UB.1.351)	100000	particles/ml	1	barcode43	SRR21813677	Midnight_Twist-Control-1_100000_1
55	Midnight	Twist Synthetic B.1.351RS-CoV-2 RNA Control 1 (102019, Twist Bioscience, CA, UB.1.351)	100000	particles/ml	2	barcode55	SRR21813677	Midnight_Twist-Control-1_100000_2
56	Midnight	Twist Synthetic B.1.351RS-CoV-2 RNA Control 1 (102019, Twist Bioscience, CA, UB.1.351)	100000	particles/ml	3	barcode67	SRR21813677	Midnight_Twist-Control-1_100000_3
57	Midnight	Twist Synthetic B.1.351RS-CoV-2 RNA Control 1 (102019, Twist Bioscience, CA, UB.1.351)	1000000	particles/ml	1	barcode07	SRR21813677	Midnight_Twist-Control-1_1000000_1
58	Midnight	Twist Synthetic B.1.351RS-CoV-2 RNA Control 1 (102019, Twist Bioscience, CA, UB.1.351)	1000000	particles/ml	2	barcode19	SRR21813677	Midnight_Twist-Control-1_1000000_2
59	Midnight	Twist Synthetic B.1.351RS-CoV-2 RNA Control 1 (102019, Twist Bioscience, CA, UB.1.351)	1000000	particles/ml	3	barcode31	SRR21813677	Midnight_Twist-Control-1_1000000_3
60	SNAP	Twist Synthetic B.1.351RS-CoV-2 RNA Control 1 (102019, Twist Bioscience, CA, UB.1.351)	100	particles/ml	1	barcode59	SRR21813677	SNAP_Twist-Control-1_100_1
61	SNAP	Twist Synthetic B.1.351RS-CoV-2 RNA Control 1 (102019, Twist Bioscience, CA, UB.1.351)	100	particles/ml	2	barcode71	SRR21813677	SNAP_Twist-Control-1_100_2
62	SNAP	Twist Synthetic B.1.351RS-CoV-2 RNA Control 1 (102019, Twist Bioscience, CA, UB.1.351)	100	particles/ml	3	barcode83	SRR21813677	SNAP_Twist-Control-1_100_3
63	SNAP	Twist Synthetic B.1.351RS-CoV-2 RNA Control 1 (102019, Twist Bioscience, CA, UB.1.351)	1000	particles/ml	1	barcode23	SRR21813677	SNAP_Twist-Control-1_1000_1
64	SNAP	Twist Synthetic B.1.351RS-CoV-2 RNA Control 1 (102019, Twist Bioscience, CA, UB.1.351)	1000	particles/ml	2	barcode35	SRR21813677	SNAP_Twist-Control-1_1000_2
65	SNAP	Twist Synthetic B.1.351RS-CoV-2 RNA Control 1 (102019, Twist Bioscience, CA, UB.1.351)	1000	particles/ml	3	barcode47	SRR21813677	SNAP_Twist-Control-1_1000_3
66	SNAP	Twist Synthetic B.1.351RS-CoV-2 RNA Control 1 (102019, Twist Bioscience, CA, UB.1.351)	10000	particles/ml	1	barcode11	SRR21813677	SNAP_Twist-Control-1_10000_1
67	SNAP	Twist Synthetic B.1.351RS-CoV-2 RNA Control 1 (102019, Twist Bioscience, CA, UB.1.351)	10000	particles/ml	2	barcode82	SRR21813677	SNAP_Twist-Control-1_10000_2
68	SNAP	Twist Synthetic B.1.351RS-CoV-2 RNA Control 1 (102019, Twist Bioscience, CA, UB.1.351)	10000	particles/ml	3	barcode94	SRR21813677	SNAP_Twist-Control-1_10000_3
69	SNAP	Twist Synthetic B.1.351RS-CoV-2 RNA Control 1 (102019, Twist Bioscience, CA, UB.1.351)	100000	particles/ml	1	barcode46	SRR21813677	SNAP_Twist-Control-1_100000_1
70	SNAP	Twist Synthetic B.1.351RS-CoV-2 RNA Control 1 (102019, Twist Bioscience, CA, UB.1.351)	100000	particles/ml	2	barcode58	SRR21813677	SNAP_Twist-Control-1_100000_2
71	SNAP	Twist Synthetic B.1.351RS-CoV-2 RNA Control 1 (102019, Twist Bioscience, CA, UB.1.351)	100000	particles/ml	3	barcode70	SRR21813677	SNAP_Twist-Control-1_100000_3
72	SNAP	Twist Synthetic B.1.351RS-CoV-2 RNA Control 1 (102019, Twist Bioscience, CA, UB.1.351)	1000000	particles/ml	1	barcode10	SRR21813677	SNAP_Twist-Control-1_1000000_1
73	SNAP	Twist Synthetic B.1.351RS-CoV-2 RNA Control 1 (102019, Twist Bioscience, CA, UB.1.351)	1000000	particles/ml	2	barcode22	SRR21813677	SNAP_Twist-Control-1_1000000_2
74	SNAP	Twist Synthetic B.1.351RS-CoV-2 RNA Control 1 (102019, Twist Bioscience, CA, UB.1.351)	1000000	particles/ml	3	barcode34	SRR21813677	SNAP_Twist-Control-1_1000000_3
75	ARTIC_v4.1	B.1.617.2	High	particles/μl	1	barcode31	SRR21822793	ARTIC-v4.1_B.1.617.2_100_1
76	ARTIC_v4.1	B.1.617.2	Medium	particles/μl	1	barcode32	SRR21822793	ARTIC-v4.1_B.1.617.2_1_1
77	ARTIC_v4.1	B.1.617.2	Low	particles/μl	1	barcode33	SRR21822793	ARTIC-v4.1_B.1.617.2_0.1_1
78	ARTIC_v4.1	B.1.617.2	Low	particles/μl	2	barcode34	SRR21822793	ARTIC-v4.1_B.1.617.2_0.1_2
79	ARTIC_v4.1	B.1.617.2	Low	particles/μl	3	barcode35	SRR21822793	ARTIC-v4.1_B.1.617.2_0.1_3
80	ARTIC_v4.1	BA.1	High	particles/μl	1	barcode36	SRR21822793	ARTIC-v4.1_BA.1_100_1
81	ARTIC_v4.1	BA.1	Medium	particles/μl	1	barcode37	SRR21822793	ARTIC-v4.1_BA.1_10_1
82	ARTIC_v4.1	BA.1	Low	particles/μl	1	barcode38	SRR21822793	ARTIC-v4.1_BA.1_1_1
83	ARTIC_v4.1	BA.1	Low	particles/μl	2	barcode39	SRR21822793	ARTIC-v4.1_BA.1_1_2
84	ARTIC_v4.1	BA.1	Low	particles/μl	3	barcode40	SRR21822793	ARTIC-v4.1_BA.1_1_3
85	ARTIC-Amp	B.1.617.2	High	particles/μl	1	barcode43	SRR21822793	ARTIC-Amp_B.1.617.2_100_1
86	ARTIC-Amp	B.1.617.2	Medium	particles/μl	1	barcode44	SRR21822793	ARTIC-Amp_B.1.617.2_1_1
87	ARTIC-Amp	B.1.617.2	Low	particles/μl	1	barcode45	SRR21822793	ARTIC-Amp_B.1.617.2_0.1_1
88	ARTIC-Amp	B.1.617.2	Low	particles/μl	2	barcode46	SRR21822793	ARTIC-Amp_B.1.617.2_0.1_2
89	ARTIC-Amp	B.1.617.2	Low	particles/μl	3	barcode47	SRR21822793	ARTIC-Amp_B.1.617.2_0.1_3
90	ARTIC-Amp	BA.1	High	particles/μl	1	barcode48	SRR21822793	ARTIC-Amp_BA.1_100_1
91	ARTIC-Amp	BA.1	Medium	particles/μl	1	barcode49	SRR21822793	ARTIC-Amp_BA.1_10_1
92	ARTIC-Amp	BA.1	Low	particles/μl	1	barcode50	SRR21822793	ARTIC-Amp_BA.1_1_1
93	ARTIC-Amp	BA.1	Low	particles/μl	2	barcode51	SRR21822793	ARTIC-Amp_BA.1_1_2
94	ARTIC-Amp	BA.1	Low	particles/μl	3	barcode52	SRR21822793	ARTIC-Amp_BA.1_1_3
95	ARTIC_v3	P.1	High	particles/μl	1	barcode10	SRR21822977	ARTIC-v3_P.1_100_1
96	ARTIC_v3	P.1	Medium	particles/μl	1	barcode11	SRR21822977	ARTIC-v3_P.1_1_1
97	ARTIC_v3	P.1	Low	particles/μl	1	barcode12	SRR21822977	ARTIC-v3_P.1_0.1_1
98	ARTIC_v3	B.1.617.2	High	particles/μl	1	barcode13	SRR21822977	ARTIC-v3_B.1.617.2_100_1
99	ARTIC_v3	B.1.617.2	Medium	particles/μl	1	barcode14	SRR21822977	ARTIC-v3_B.1.617.2_1_1
100	ARTIC_v3	B.1.617.2	Low	particles/μl	1	barcode15	SRR21822977	ARTIC-v3_B.1.617.2_0.1_1
101	ARTIC_v3	BA.1	High	particles/μl	1	barcode01	SRR21822977	ARTIC-v3_BA.1_100_1
102	ARTIC_v3	BA.1	Medium	particles/μl	1	barcode02	SRR21822977	ARTIC-v3_BA.1_10_1
103	ARTIC_v3	BA.1	Low	particles/μl	1	barcode03	SRR21822977	ARTIC-v3_BA.1_1_1
104	ARTIC_v3	BA.1	vLow	particles/μl	1	barcode04	SRR21822977	ARTIC-v3_BA.1_0.1_1
105	ARTIC_v3	B.1.351	High	particles/μl	1	barcode07	SRR21822977	ARTIC-v3_B.1.351_100_1
106	ARTIC_v3	B.1.351	Medium	particles/μl	1	barcode08	SRR21822977	ARTIC-v3_B.1.351_1_1
107	ARTIC_v3	B.1.351	Low	particles/μl	1	barcode09	SRR21822977	ARTIC-v3_B.1.351_0.1_1
108	ARTIC_v3	B.1.1.7	High	particles/μl	1	barcode04	SRR21822977	ARTIC-v3_B.1.1.7_100_1
109	ARTIC_v3	B.1.1.7	Medium	particles/μl	1	barcode05	SRR21822977	ARTIC-v3_B.1.1.7_1_1
110	ARTIC_v3	B.1.1.7	Low	particles/μl	1	barcode06	SRR21822977	ARTIC-v3_B.1.1.7_0.1_1
111	ARTIC_v3	B.1	High	particles/μl	1	barcode01	SRR21822977	ARTIC-v3_B.1_100_1
112	ARTIC_v3	B.1	Medium	particles/μl	1	barcode02	SRR21822977	ARTIC-v3_B.1_1_1
113	ARTIC_v3	B.1	Low	particles/μl	1	barcode03	SRR21822977	ARTIC-v3_B.1_0.1_1
114	ARTIC_v4.1	P.1	High	particles/μl	1	barcode26	SRR21822977	ARTIC-v4.1_P.1_100_1
115	ARTIC_v4.1	P.1	Medium	particles/μl	1	barcode27	SRR21822977	ARTIC-v4.1_P.1_1_1
116	ARTIC_v4.1	P.1	Low	particles/μl	1	barcode28	SRR21822977	ARTIC-v4.1_P.1_0.1_1
117	ARTIC_v4.1	B.1.617.2	High	particles/μl	1	barcode29	SRR21822977	ARTIC-v4.1_B.1.617.2_100_1
118	ARTIC_v4.1	B.1.617.2	Medium	particles/μl	1	barcode30	SRR21822977	ARTIC-v4.1_B.1.617.2_1_1
119	ARTIC_v4.1	B.1.617.2	Low	particles/μl	1	barcode31	SRR21822977	ARTIC-v4.1_B.1.617.2_0.1_1
120	ARTIC_v4.1	BA.1	High	particles/μl	1	barcode07	SRR21822977	ARTIC-v4.1_BA.1_100_1
121	ARTIC_v4.1	BA.1	Medium	particles/μl	1	barcode08	SRR21822977	ARTIC-v4.1_BA.1_10_1
122	ARTIC_v4.1	BA.1	Low	particles/μl	1	barcode09	SRR21822977	ARTIC-v4.1_BA.1_1_1
123	ARTIC_v4.1	BA.1	vLow	particles/μl	1	barcode10	SRR21822977	ARTIC-v4.1_BA.1_0.1_1
124	ARTIC_v4.1	B.1.351	High	particles/μl	1	barcode23	SRR21822977	ARTIC-v4.1_B.1.351_100_1
125	ARTIC_v4.1	B.1.351	Medium	particles/μl	1	barcode24	SRR21822977	ARTIC-v4.1_B.1.351_1_1
126	ARTIC_v4.1	B.1.351	Low	particles/μl	1	barcode25	SRR21822977	ARTIC-v4.1_B.1.351_0.1_1
127	ARTIC_v4.1	B.1.1.7	High	particles/μl	1	barcode20	SRR21822977	ARTIC-v4.1_B.1.1.7_100_1
128	ARTIC_v4.1	B.1.1.7	Medium	particles/μl	1	barcode21	SRR21822977	ARTIC-v4.1_B.1.1.7_1_1
129	ARTIC_v4.1	B.1.1.7	Low	particles/μl	1	barcode22	SRR21822977	ARTIC-v4.1_B.1.1.7_0.1_1
130	ARTIC_v4.1	B.1	High	particles/μl	1	barcode17	SRR21822977	ARTIC-v4.1_B.1_100_1
131	ARTIC_v4.1	B.1	Medium	particles/μl	1	barcode18	SRR21822977	ARTIC-v4.1_B.1_1_1
132	ARTIC_v4.1	B.1	Low	particles/μl	1	barcode19	SRR21822977	ARTIC-v4.1_B.1_0.1_1
133	Entebbe	P.1	High	particles/μl	1	barcode58	SRR21822977	Entebbe_P.1_100_1
134	Entebbe	P.1	Medium	particles/μl	1	barcode59	SRR21822977	Entebbe_P.1_1_1
135	Entebbe	P.1	Low	particles/μl	1	barcode60	SRR21822977	Entebbe_P.1_0.1_1
136	Entebbe	B.1.617.2	High	particles/μl	1	barcode61	SRR21822977	Entebbe_B.1.617.2_100_1
137	Entebbe	B.1.617.2	Medium	particles/μl	1	barcode62	SRR21822977	Entebbe_B.1.617.2_1_1
138	Entebbe	B.1.617.2	Low	particles/μl	1	barcode63	SRR21822977	Entebbe_B.1.617.2_0.1_1
139	Entebbe	BA.1	High	particles/μl	1	barcode25	SRR21822977	Entebbe_BA.1_100_1
140	Entebbe	BA.1	Medium	particles/μl	1	barcode26	SRR21822977	Entebbe_BA.1_10_1
141	Entebbe	BA.1	Low	particles/μl	1	barcode27	SRR21822977	Entebbe_BA.1_1_1
142	Entebbe	BA.1	vLow	particles/μl	1	barcode28	SRR21822977	Entebbe_BA.1_0.1_1
143	Entebbe	B.1.351	High	particles/μl	1	barcode55	SRR21822977	Entebbe_B.1.351_100_1
144	Entebbe	B.1.351	Medium	particles/μl	1	barcode56	SRR21822977	Entebbe_B.1.351_1_1
145	Entebbe	B.1.351	Low	particles/μl	1	barcode57	SRR21822977	Entebbe_B.1.351_0.1_1
146	Entebbe	B.1.1.7	High	particles/μl	1	barcode52	SRR21822977	Entebbe_B.1.1.7_100_1
147	Entebbe	B.1.1.7	Medium	particles/μl	1	barcode53	SRR21822977	Entebbe_B.1.1.7_1_1
148	Entebbe	B.1.1.7	Low	particles/μl	1	barcode54	SRR21822977	Entebbe_B.1.1.7_0.1_1
149	Entebbe	B.1	High	particles/μl	1	barcode49	SRR21822977	Entebbe_B.1_100_1
150	Entebbe	B.1	Medium	particles/μl	1	barcode50	SRR21822977	Entebbe_B.1_1_1
151	Entebbe	B.1	Low	particles/μl	1	barcode51	SRR21822977	Entebbe_B.1_0.1_1
152	Midnight	P.1	High	particles/μl	1	barcode42	SRR21822977	Midnight_P.1_100_1
153	Midnight	P.1	Medium	particles/μl	1	barcode43	SRR21822977	Midnight_P.1_1_1
154	Midnight	P.1	Low	particles/μl	1	barcode44	SRR21822977	Midnight_P.1_0.1_1
155	Midnight	B.1.617.2	High	particles/μl	1	barcode45	SRR21822977	Midnight_B.1.617.2_100_1
156	Midnight	B.1.617.2	Medium	particles/μl	1	barcode46	SRR21822977	Midnight_B.1.617.2_1_1
157	Midnight	B.1.617.2	Low	particles/μl	1	barcode47	SRR21822977	Midnight_B.1.617.2_0.1_1
158	Midnight	BA.1	High	particles/μl	1	barcode19	SRR21822977	Midnight_BA.1_100_1
159	Midnight	BA.1	Medium	particles/μl	1	barcode20	SRR21822977	Midnight_BA.1_10_1
160	Midnight	BA.1	Low	particles/μl	1	barcode21	SRR21822977	Midnight_BA.1_1_1
161	Midnight	BA.1	vLow	particles/μl	1	barcode22	SRR21822977	Midnight_BA.1_0.1_1
162	Midnight	B.1.351	High	particles/μl	1	barcode39	SRR21822977	Midnight_B.1.351_100_1
163	Midnight	B.1.351	Medium	particles/μl	1	barcode40	SRR21822977	Midnight_B.1.351_1_1
164	Midnight	B.1.351	Low	particles/μl	1	barcode41	SRR21822977	Midnight_B.1.351_0.1_1
165	Midnight	B.1.1.7	High	particles/μl	1	barcode36	SRR21822977	Midnight_B.1.1.7_100_1
166	Midnight	B.1.1.7	Medium	particles/μl	1	barcode37	SRR21822977	Midnight_B.1.1.7_1_1
167	Midnight	B.1.1.7	Low	particles/μl	1	barcode38	SRR21822977	Midnight_B.1.1.7_0.1_1
168	Midnight	B.1	High	particles/μl	1	barcode33	SRR21822977	Midnight_B.1_100_1
169	Midnight	B.1	Medium	particles/μl	1	barcode34	SRR21822977	Midnight_B.1_1_1
170	Midnight	B.1	Low	particles/μl	1	barcode35	SRR21822977	Midnight_B.1_0.1_1
171	SNAP	P.1	High	particles/μl	1	barcode74	SRR21822977	SNAP_P.1_100_1
172	SNAP	B.1.617.2	High	particles/μl	1	barcode77	SRR21822977	SNAP_B.1.617.2_100_1
173	SNAP	BA.1	High	particles/μl	1	barcode13	SRR21822977	SNAP_BA.1_100_1
174	SNAP	BA.1	Medium	particles/μl	1	barcode14	SRR21822977	SNAP_BA.1_10_1
175	SNAP	BA.1	Low	particles/μl	1	barcode15	SRR21822977	SNAP_BA.1_1_1
176	SNAP	BA.1	vLow	particles/μl	1	barcode16	SRR21822977	SNAP_BA.1_0.1_1
177	SNAP	B.1.351	High	particles/μl	1	barcode71	SRR21822977	SNAP_B.1.351_100_1
178	SNAP	B.1.1.7	High	particles/μl	1	barcode68	SRR21822977	SNAP_B.1.1.7_100_1
179	SNAP	B.1	High	particles/μl	1	barcode65	SRR21822977	SNAP_B.1_100_1
180	Qiaseq	P.1	H	particles/μl	1	barcode28	SRR21822977	Qiaseq_P.1_100_1
181	Qiaseq	P.1	H	particles/μl	2	barcode29	SRR21822977	Qiaseq_P.1_100_2
182	Qiaseq	P.1	H	particles/μl	3	barcode30	SRR21822977	Qiaseq_P.1_100_3
183	Qiaseq	P.1	M	particles/μl	1	barcode31	SRR21822977	Qiaseq_P.1_1_1
184	Qiaseq	P.1	M	particles/μl	2	barcode32	SRR21822977	Qiaseq_P.1_1_2
185	Qiaseq	P.1	M	particles/μl	3	barcode33	SRR21822977	Qiaseq_P.1_1_3
186	Qiaseq	P.1	L	particles/μl	1	barcode34	SRR21822977	Qiaseq_P.1_0.1_1
187	Qiaseq	P.1	L	particles/μl	2	barcode35	SRR21822977	Qiaseq_P.1_0.1_2
188	Qiaseq	P.1	L	particles/μl	3	barcode36	SRR21822977	Qiaseq_P.1_0.1_3
189	Qiaseq	B.1.617.2	H	particles/μl	1	barcode37	SRR21822977	Qiaseq_B.1.617.2_100_1
190	Qiaseq	B.1.617.2	H	particles/μl	2	barcode38	SRR21822977	Qiaseq_B.1.617.2_100_2
191	Qiaseq	B.1.617.2	H	particles/μl	3	barcode39	SRR21822977	Qiaseq_B.1.617.2_100_3
192	Qiaseq	B.1.617.2	M	particles/μl	1	barcode40	SRR21822977	Qiaseq_B.1.617.2_1_1
193	Qiaseq	B.1.617.2	M	particles/μl	2	barcode41	SRR21822977	Qiaseq_B.1.617.2_1_2
194	Qiaseq	B.1.617.2	M	particles/μl	3	barcode42	SRR21822977	Qiaseq_B.1.617.2_1_3
195	Qiaseq	B.1.617.2	L	particles/μl	1	barcode43	SRR21822977	Qiaseq_B.1.617.2_0.1_1
196	Qiaseq	B.1.617.2	L	particles/μl	2	barcode44	SRR21822977	Qiaseq_B.1.617.2_0.1_2
197	Qiaseq	B.1.617.2	L	particles/μl	3	barcode45	SRR21822977	Qiaseq_B.1.617.2_0.1_3
198	Qiaseq	BA.1	H	particles/μl	1	barcode46	SRR21822977	Qiaseq_BA.1_100_1
199	Qiaseq	BA.1	H	particles/μl	2	barcode47	SRR21822977	Qiaseq_BA.1_100_2
200	Qiaseq	BA.1	H	particles/μl	3	barcode48	SRR21822977	Qiaseq_BA.1_100_3
201	Qiaseq	BA.1	M	particles/μl	1	barcode49	SRR21822977	Qiaseq_BA.1_1_1
202	Qiaseq	BA.1	M	particles/μl	2	barcode50	SRR21822977	Qiaseq_BA.1_1_2
203	Qiaseq	BA.1	M	particles/μl	3	barcode51	SRR21822977	Qiaseq_BA.1_1_3
204	Qiaseq	BA.1	L	particles/μl	1	barcode52	SRR21822977	Qiaseq_BA.1_0.1_1
205	Qiaseq	BA.1	L	particles/μl	2	barcode53	SRR21822977	Qiaseq_BA.1_0.1_2
206	Qiaseq	BA.1	L	particles/μl	3	barcode54	SRR21822977	Qiaseq_BA.1_0.1_3
207	Qiaseq	B.1.351	H	particles/μl	1	barcode19	SRR21822977	Qiaseq_B.1.351_100_1
208	Qiaseq	B.1.351	H	particles/μl	2	barcode20	SRR21822977	Qiaseq_B.1.351_100_2
209	Qiaseq	B.1.351	H	particles/μl	3	barcode21	SRR21822977	Qiaseq_B.1.351_100_3
210	Qiaseq	B.1.351	M	particles/μl	1	barcode22	SRR21822977	Qiaseq_B.1.351_1_1
211	Qiaseq	B.1.351	M	particles/μl	2	barcode23	SRR21822977	Qiaseq_B.1.351_1_2
212	Qiaseq	B.1.351	M	particles/μl	3	barcode24	SRR21822977	Qiaseq_B.1.351_1_3
213	Qiaseq	B.1.351	L	particles/μl	1	barcode25	SRR21822977	Qiaseq_B.1.351_0.1_1
214	Qiaseq	B.1.351	L	particles/μl	2	barcode26	SRR21822977	Qiaseq_B.1.351_0.1_2
215	Qiaseq	B.1.351	L	particles/μl	3	barcode27	SRR21822977	Qiaseq_B.1.351_0.1_3
216	Qiaseq	B.1.1.7	H	particles/μl	1	barcode10	SRR21822977	Qiaseq_B.1.1.7_100_1
217	Qiaseq	B.1.1.7	H	particles/μl	2	barcode11	SRR21822977	Qiaseq_B.1.1.7_100_2
218	Qiaseq	B.1.1.7	H	particles/μl	3	barcode12	SRR21822977	Qiaseq_B.1.1.7_100_3
219	Qiaseq	B.1.1.7	M	particles/μl	1	barcode13	SRR21822977	Qiaseq_B.1.1.7_1_1
220	Qiaseq	B.1.1.7	M	particles/μl	2	barcode14	SRR21822977	Qiaseq_B.1.1.7_1_2
221	Qiaseq	B.1.1.7	M	particles/μl	3	barcode15	SRR21822977	Qiaseq_B.1.1.7_1_3
222	Qiaseq	B.1.1.7	L	particles/μl	1	barcode16	SRR21822977	Qiaseq_B.1.1.7_0.1_1
223	Qiaseq	B.1.1.7	L	particles/μl	2	barcode17	SRR21822977	Qiaseq_B.1.1.7_0.1_2
224	Qiaseq	B.1.1.7	L	particles/μl	3	barcode18	SRR21822977	Qiaseq_B.1.1.7_0.1_3
225	Qiaseq	B.1	H	particles/μl	1	barcode01	SRR21822977	Qiaseq_B.1_100_1
226	Qiaseq	B.1	H	particles/μl	2	barcode02	SRR21822977	Qiaseq_B.1_100_2
227	Qiaseq	B.1	H	particles/μl	3	barcode03	SRR21822977	Qiaseq_B.1_100_3
228	Qiaseq	B.1	M	particles/μl	1	barcode04	SRR21822977	Qiaseq_B.1_1_1
229	Qiaseq	B.1	M	particles/μl	2	barcode05	SRR21822977	Qiaseq_B.1_1_2
230	Qiaseq	B.1	M	particles/μl	3	barcode06	SRR21822977	Qiaseq_B.1_1_3
231	Qiaseq	B.1	L	particles/μl	1	barcode07	SRR21822977	Qiaseq_B.1_0.1_1
232	Qiaseq	B.1	L	particles/μl	2	barcode08	SRR21822977	Qiaseq_B.1_0.1_2
233	Qiaseq	B.1	L	particles/μl	3	barcode09	SRR21822977	Qiaseq_B.1_0.1_3
